# Executable models of immune signaling pathways in HIV-associated atherosclerosis

**DOI:** 10.1101/2022.03.07.22271522

**Authors:** Mukta G. Palshikar, Rohith Palli, Alicia Tyrell, Sanjay Maggirwar, Giovanni Schifitto, Meera V. Singh, Juilee Thakar

## Abstract

Atherosclerosis (AS)-associated cardiovascular disease is an important cause of mortality in an aging population of people living with HIV (PLWH). This elevated risk has been attributed to viral infection, anti-retroviral therapy, chronic inflammation, and lifestyle factors. However, rates at which PLWH develop AS vary even after controlling for length of infection, treatment duration, and for lifestyle factors. To investigate the molecular signaling underlying this variation, we sequenced 9368 peripheral blood mononuclear cells (PBMCs) from eight PLWH, four of whom have atherosclerosis (AS+). Additionally, a publicly available dataset of PBMCs from persons before and after HIV infection was used to investigate the effect of acute HIV infection. To characterize dysregulation of pathways rather than just measuring enrichment, we developed the single-cell Boolean Omics Network Invariant Time Analysis (scBONITA) algorithm. scBONITA infers executable dynamic pathway models and performs perturbation analysis to identify high impact genes. These dynamic models are used for pathway analysis and to map sequenced cells to characteristic signaling states (attractor analysis). scBONITA revealed that lipid signaling regulates cell migration into the vascular endothelium in AS+ PLWH. Pathways implicated included AGE-RAGE and PI3K-AKT signaling in CD8+ T cells, and glucagon and cAMP signaling pathways in monocytes. Attractor analysis with scBONITA facilitated pathway-based characterization of cellular states in CD8+ T cells and monocytes. In this manner, we identify critical cell-type specific molecular mechanisms underlying HIV-associated atherosclerosis using a novel computational method.
