## Supplementary Table 4 for "Executable models of immune signaling pathways in HIV-associated atherosclerosis"

Subpopulation from Kazer et al dataset	Subpopulation from HIV/AS dataset	Pearson correlation coefficient
B cell	B cells naive � 2	0.61
B cell	B cells naive � 1	0.65
B cell	B cells memory	0.72
Cytotoxic T cell	T cells CD8 � 4	0.73
Cytotoxic T cell	T cells CD8 � 3	0.71
Cytotoxic T cell	T cells CD8 naive/T cells CD8/ RBCs	0.75
Cytotoxic T cell	T cells CD8/NK cells resting	0.76
Cytotoxic T cell	T cells CD8 - 1	0.71
Cytotoxic T cell	T cells CD8 - 2	0.75
Cytotoxic T cell	T cells CD8/CD4/CD4 na�ve	0.91
Monocyte	Monocytes	0.78
Plasmablast	B cells naive � 2	0.67
Plasmablast	B cells naive � 1	0.71
T cell	T cells CD4 � 1	0.68
T cell	T cells CD4 memory resting/ T cells CD8	0.67
T cell	T cells CD8/CD4/CD4 na�ve	0.89
T cell	T cells na�ve	0.78
