## Supplementary Table 5 for "Executable models of immune signaling pathways in HIV-associated atherosclerosis"

KEGG Pathway ID	Pathway Name	P value	Adjusted P value	Contrast	Number of Nodes	Kazer et al subpopulation	Upregulated_in_isHIV-	log10pvals
hsa05168	Herpes simplex virus 1 infection	2.29E-17	5.03E-15	isHIV-_vs_is1year	380	Natural Killer Cell	FALSE	32.92393438
hsa05222	Small cell lung cancer	7.02E-09	1.54E-06	isHIV-_vs_is1year	66	Natural Killer Cell	TRUE	13.38088145
hsa04060	Cytokine-cytokine receptor interaction	9.65E-08	2.12E-05	isHIV-_vs_is1year	88	Natural Killer Cell	FALSE	10.7599816
hsa04360	Axon guidance	2.69E-06	0.000591577	isHIV-_vs_is1year	97	Natural Killer Cell	FALSE	7.432717906
hsa04917	Prolactin signaling pathway	8.62E-06	0.001897428	isHIV-_vs_is1year	49	Natural Killer Cell	TRUE	6.267256228
hsa04010	MAPK signaling pathway	1.01E-05	0.002216529	isHIV-_vs_is1year	195	Natural Killer Cell	FALSE	6.111812725
hsa05163	Human cytomegalovirus infection	1.59E-05	0.003501623	isHIV-_vs_is1year	162	Natural Killer Cell	FALSE	5.654528561
hsa04150	mTOR signaling pathway	1.60E-05	0.003526829	isHIV-_vs_is1year	118	Natural Killer Cell	FALSE	5.647356197
hsa04270	Vascular smooth muscle contraction	0.000180141	0.039630939	isHIV-_vs_is1year	66	Natural Killer Cell	FALSE	3.22814519
hsa05168	Herpes simplex virus 1 infection	5.42E-17	1.18E-14	isHIV-_vs_is1year	380	Plasmablast	TRUE	32.06890672
hsa04630	JAK-STAT signaling pathway	5.96E-07	0.000129895	isHIV-_vs_is1year	91	Plasmablast	TRUE	8.948781746
hsa04010	MAPK signaling pathway	3.18E-06	0.000693051	isHIV-_vs_is1year	195	Plasmablast	TRUE	7.274406765
hsa05165	Human papillomavirus infection	1.54E-05	0.0033566	isHIV-_vs_is1year	207	Plasmablast	FALSE	5.696826781
hsa04310	Wnt signaling pathway	4.88E-05	0.010632118	isHIV-_vs_is1year	88	Plasmablast	FALSE	4.54387588
hsa05010	Alzheimer disease	5.97E-05	0.013009849	isHIV-_vs_is1year	172	Plasmablast	TRUE	4.342048631
hsa05131	Shigellosis	7.98E-05	0.017399216	isHIV-_vs_is1year	183	Plasmablast	TRUE	4.051330132
hsa04141	Protein processing in endoplasmic reticulum	0.000127468	0.027788053	isHIV-_vs_is1year	41	Plasmablast	TRUE	3.583149085
hsa04550	Signaling pathways regulating pluripotency of stem cells	0.000127863	0.027874075	isHIV-_vs_is1year	63	Plasmablast	FALSE	3.580058246
hsa05168	Herpes simplex virus 1 infection	1.75E-18	3.63E-16	isHIV-_vs_is1year	380	T Cell	TRUE	35.55193886
hsa05222	Small cell lung cancer	2.45E-09	5.11E-07	isHIV-_vs_is1year	66	T Cell	TRUE	14.487636
hsa05418	Fluid shear stress and atherosclerosis	9.83E-09	2.04E-06	isHIV-_vs_is1year	94	T Cell	FALSE	13.10073029
hsa04360	Axon guidance	1.65E-06	0.000343783	isHIV-_vs_is1year	97	T Cell	FALSE	7.975499374
hsa05160	Hepatitis C	1.22E-05	0.00253213	isHIV-_vs_is1year	108	T Cell	TRUE	5.97869435
hsa04390	Hippo signaling pathway	1.40E-05	0.00291998	isHIV-_vs_is1year	93	T Cell	TRUE	5.836178489
hsa04010	MAPK signaling pathway	2.90E-05	0.006030152	isHIV-_vs_is1year	195	T Cell	FALSE	5.110983112
hsa04150	mTOR signaling pathway	0.000142246	0.029587268	isHIV-_vs_is1year	118	T Cell	FALSE	3.520411157
hsa04060	Cytokine-cytokine receptor interaction	0.000147929	0.030769172	isHIV-_vs_is1year	88	T Cell	FALSE	3.481242007
hsa00410	beta-Alanine metabolism	0.00017763	0.036947052	isHIV-_vs_is1year	19	T Cell	FALSE	3.298269412
hsa05168	Herpes simplex virus 1 infection	1.02E-14	2.11E-12	isHIV-_vs_is1year	380	Monocyte	TRUE	26.88239177
hsa04218	Cellular senescence	2.12E-14	4.41E-12	isHIV-_vs_is1year	119	Monocyte	TRUE	26.14642056
hsa04024	cAMP signaling pathway	1.99E-13	4.14E-11	isHIV-_vs_is1year	93	Monocyte	TRUE	23.90813397
hsa05010	Alzheimer disease	7.34E-11	1.53E-08	isHIV-_vs_is1year	172	Monocyte	TRUE	17.99700804
hsa04014	Ras signaling pathway	1.01E-10	2.10E-08	isHIV-_vs_is1year	130	Monocyte	TRUE	17.67762446
hsa04151	PI3K-Akt signaling pathway	9.11E-10	1.89E-07	isHIV-_vs_is1year	204	Monocyte	TRUE	15.47898317
hsa05214	Glioma	2.91E-09	6.06E-07	isHIV-_vs_is1year	58	Monocyte	TRUE	14.31656134
hsa04625	C-type lectin receptor signaling pathway	7.23E-08	1.50E-05	isHIV-_vs_is1year	82	Monocyte	TRUE	11.10496989
hsa04010	MAPK signaling pathway	1.70E-06	0.000354468	isHIV-_vs_is1year	195	Monocyte	TRUE	7.944893064
hsa04390	Hippo signaling pathway	3.75E-06	0.000780756	isHIV-_vs_is1year	93	Monocyte	TRUE	7.155248232
hsa04150	mTOR signaling pathway	4.98E-06	0.001035702	isHIV-_vs_is1year	118	Monocyte	TRUE	6.872676152
hsa05163	Human cytomegalovirus infection	6.95E-06	0.001445993	isHIV-_vs_is1year	162	Monocyte	TRUE	6.538959102
hsa04934	Cushing syndrome	1.52E-05	0.003160986	isHIV-_vs_is1year	83	Monocyte	TRUE	5.756871294
hsa04072	Phospholipase D signaling pathway	1.77E-05	0.003677993	isHIV-_vs_is1year	76	Monocyte	TRUE	5.605387925
hsa04630	JAK-STAT signaling pathway	1.79E-05	0.003721273	isHIV-_vs_is1year	91	Monocyte	TRUE	5.593689552
hsa04022	cGMP-PKG signaling pathway	3.71E-05	0.007721487	isHIV-_vs_is1year	87	Monocyte	TRUE	4.863748297
hsa04550	Signaling pathways regulating pluripotency of stem cells	4.35E-05	0.009046466	isHIV-_vs_is1year	63	Monocyte	TRUE	4.705381077
hsa04350	TGF-beta signaling pathway	6.77E-05	0.0140863	isHIV-_vs_is1year	51	Monocyte	TRUE	4.262552568
hsa05160	Hepatitis C	0.000111674	0.02322809	isHIV-_vs_is1year	108	Monocyte	TRUE	3.762392949
hsa05218	Melanoma	0.000127903	0.026603775	isHIV-_vs_is1year	42	Monocyte	TRUE	3.626702153
hsa04110	Cell cycle	0.00014316	0.02977721	isHIV-_vs_is1year	106	Monocyte	TRUE	3.514011947
hsa05152	Tuberculosis	0.000158462	0.032960172	isHIV-_vs_is1year	107	Monocyte	TRUE	3.412455343
hsa05168	Herpes simplex virus 1 infection	3.06E-13	6.70E-11	isHIV-_vs_is1year	380	B Cell	TRUE	23.42670902
hsa05132	Salmonella infection	1.38E-07	3.02E-05	isHIV-_vs_is1year	180	B Cell	TRUE	10.40686992
hsa04360	Axon guidance	4.95E-07	0.000108328	isHIV-_vs_is1year	97	B Cell	TRUE	9.13035056
hsa05010	Alzheimer disease	2.90E-06	0.000634046	isHIV-_vs_is1year	172	B Cell	TRUE	7.36338969
hsa04010	MAPK signaling pathway	3.02E-06	0.000661385	isHIV-_vs_is1year	195	B Cell	TRUE	7.321175163
hsa04150	mTOR signaling pathway	3.36E-06	0.000735405	isHIV-_vs_is1year	118	B Cell	FALSE	7.215089415
hsa05205	Proteoglycans in cancer	7.51E-06	0.001645302	isHIV-_vs_is1year	128	B Cell	TRUE	6.409831422
hsa04151	PI3K-Akt signaling pathway	9.76E-06	0.00213696	isHIV-_vs_is1year	204	B Cell	TRUE	6.148371113
hsa05170	Human immunodeficiency virus 1 infection	1.61E-05	0.003516921	isHIV-_vs_is1year	159	B Cell	TRUE	5.650169356
hsa05131	Shigellosis	1.85E-05	0.004051698	isHIV-_vs_is1year	183	B Cell	TRUE	5.508619138
hsa04114	Oocyte meiosis	3.05E-05	0.006682138	isHIV-_vs_is1year	87	B Cell	TRUE	5.008317303
hsa04910	Insulin signaling pathway	3.77E-05	0.008263067	isHIV-_vs_is1year	104	B Cell	TRUE	4.795959408
hsa05165	Human papillomavirus infection	4.56E-05	0.009991167	isHIV-_vs_is1year	207	B Cell	TRUE	4.606053887
hsa04218	Cellular senescence	5.35E-05	0.011724213	isHIV-_vs_is1year	119	B Cell	TRUE	4.446099056
hsa04110	Cell cycle	6.02E-05	0.013194237	isHIV-_vs_is1year	106	B Cell	TRUE	4.327975162
hsa04060	Cytokine-cytokine receptor interaction	8.61E-05	0.018849766	isHIV-_vs_is1year	88	B Cell	FALSE	3.971254785
hsa04914	Progesterone-mediated oocyte maturation	0.000106966	0.023425526	isHIV-_vs_is1year	58	B Cell	TRUE	3.753928978
hsa05222	Small cell lung cancer	0.00012438	0.027239149	isHIV-_vs_is1year	66	B Cell	TRUE	3.603100041
hsa04810	Regulation of actin cytoskeleton	0.000189015	0.04139426	isHIV-_vs_is1year	138	B Cell	TRUE	3.184613064
hsa05166	Human T-cell leukemia virus 1 infection	0.000216525	0.047418915	isHIV-_vs_is1year	137	B Cell	TRUE	3.048734074
hsa05168	Herpes simplex virus 1 infection	1.78E-14	3.90E-12	isHIV-_vs_is1year	380	Dendritic Cell	FALSE	26.27052642
hsa04390	Hippo signaling pathway	4.65E-07	0.000101862	isHIV-_vs_is1year	93	Dendritic Cell	FALSE	9.191895489
hsa04917	Prolactin signaling pathway	1.59E-06	0.000349082	isHIV-_vs_is1year	49	Dendritic Cell	TRUE	7.960202751
hsa04060	Cytokine-cytokine receptor interaction	2.47E-06	0.000539993	isHIV-_vs_is1year	88	Dendritic Cell	FALSE	7.523954446
hsa04151	PI3K-Akt signaling pathway	3.95E-06	0.000865892	isHIV-_vs_is1year	204	Dendritic Cell	TRUE	7.051750394
hsa04114	Oocyte meiosis	5.51E-06	0.001205611	isHIV-_vs_is1year	87	Dendritic Cell	TRUE	6.720768552
hsa05010	Alzheimer disease	1.33E-05	0.002922336	isHIV-_vs_is1year	172	Dendritic Cell	TRUE	5.835371854
hsa05226	Gastric cancer	2.07E-05	0.004535679	isHIV-_vs_is1year	78	Dendritic Cell	FALSE	5.395780515
hsa05145	Toxoplasmosis	4.70E-05	0.010293996	isHIV-_vs_is1year	76	Dendritic Cell	TRUE	4.576194422
hsa04350	TGF-beta signaling pathway	6.57E-05	0.014386905	isHIV-_vs_is1year	51	Dendritic Cell	FALSE	4.241436859
hsa04010	MAPK signaling pathway	0.000125722	0.027533148	isHIV-_vs_is1year	195	Dendritic Cell	FALSE	3.592364636
hsa04024	cAMP signaling pathway	0.000130526	0.028585273	isHIV-_vs_is1year	93	Dendritic Cell	FALSE	3.554863632
hsa05163	Human cytomegalovirus infection	0.000147739	0.032354858	isHIV-_vs_is1year	162	Dendritic Cell	TRUE	3.430991084
hsa05160	Hepatitis C	0.000225441	0.049371665	isHIV-_vs_is1year	108	Dendritic Cell	TRUE	3.008378612
hsa05168	Herpes simplex virus 1 infection	2.32E-23	5.11E-21	isHIV-_vs_is1year	380	Cytotoxic T Cell	TRUE	46.72341347
hsa05222	Small cell lung cancer	2.04E-09	4.49E-07	isHIV-_vs_is1year	66	Cytotoxic T Cell	FALSE	14.6152779
hsa04060	Cytokine-cytokine receptor interaction	5.72E-07	0.000125787	isHIV-_vs_is1year	88	Cytotoxic T Cell	FALSE	8.980920848
hsa04010	MAPK signaling pathway	6.61E-06	0.001453428	isHIV-_vs_is1year	195	Cytotoxic T Cell	FALSE	6.533830084
hsa05205	Proteoglycans in cancer	8.12E-06	0.001786391	isHIV-_vs_is1year	128	Cytotoxic T Cell	TRUE	6.327557846
hsa04070	Phosphatidylinositol signaling system	1.11E-05	0.002445327	isHIV-_vs_is1year	66	Cytotoxic T Cell	TRUE	6.013576577
hsa04360	Axon guidance	1.19E-05	0.002615975	isHIV-_vs_is1year	97	Cytotoxic T Cell	TRUE	5.946118308
hsa04380	Osteoclast differentiation	1.90E-05	0.004178656	isHIV-_vs_is1year	105	Cytotoxic T Cell	FALSE	5.47776556
hsa04110	Cell cycle	4.40E-05	0.009680847	isHIV-_vs_is1year	106	Cytotoxic T Cell	FALSE	4.637605863
hsa04919	Thyroid hormone signaling pathway	6.10E-05	0.013415566	isHIV-_vs_is1year	91	Cytotoxic T Cell	TRUE	4.311339589
hsa04115	p53 signaling pathway	0.000153081	0.033677877	isHIV-_vs_is1year	62	Cytotoxic T Cell	TRUE	3.390914132
