## Supplementary Table 2 for "Executable models of immune signaling pathways in HIV-associated atherosclerosis"

### Sheet: DE genes in AS+ vs AS-
p_val	avg_logFC	pct.1	pct.2	p_val_adj	condition	gene	Subpopulation	SubpopulationNumber
3.77345e-37	0.917756	0.844	0.623	5.28925e-33	AS-	RPS26	B cells naive - 1	0
5.83731e-19	0.578091	0.246	0.037	8.18215e-15	AS-	IGHA1	B cells naive - 1	0
1.99309e-18	0.306698	0.989	0.97	2.79371e-14	AS-	RPS10	B cells naive - 1	0
5.0756e-15	0.496054	0.476	0.234	7.11446e-11	AS-	SNHG7	B cells naive - 1	0
1.93364e-14	0.311077	0.864	0.559	2.71039e-10	AS-	RPS4Y1	B cells naive - 1	0
7.44745e-14	0.565675	0.426	0.209	1.04391e-09	AS-	JCHAIN	B cells naive - 1	0
2.38709e-10	0.402379	0.293	0.127	3.34599e-06	AS-	S100A9	B cells naive - 1	0
1.60472e-07	0.411033	0.161	0.055	0.00224934	AS-	IFI44L	B cells naive - 1	0
3.3626e-07	0.324875	0.184	0.072	0.00471336	AS-	XAF1	B cells naive - 1	0
7.46521e-21	0.413217	0.115	0	1.0464e-16	AS+	XIST	B cells naive - 1	0
1.11065e-18	0.644452	0.793	0.608	1.55679e-14	AS+	JUNB	B cells naive - 1	0
1.5979e-17	0.618	0.626	0.434	2.23978e-13	AS+	DUSP1	B cells naive - 1	0
3.26022e-17	0.39022	0.943	0.884	4.56985e-13	AS+	CXCR4	B cells naive - 1	0
2.39411e-16	0.315356	0.963	0.955	3.35583e-12	AS+	HLA-A	B cells naive - 1	0
3.66891e-13	0.449516	0.499	0.301	5.14271e-09	AS+	RP11-347P5.1	B cells naive - 1	0
2.80374e-11	0.400269	0.656	0.512	3.93001e-07	AS+	GNLY	B cells naive - 1	0
2.32415e-07	0.38146	0.392	0.264	0.00325777	AS+	CD69	B cells naive - 1	0
5.80156e-06	0.328104	0.2	0.106	0.0813205	AS+	AC079767.4	B cells naive - 1	0
6.10998e-06	0.314664	0.711	0.633	0.0856436	AS+	ZFP36L2	B cells naive - 1	0
2.85281e-30	0.735021	0.69	0.314	3.99879e-26	AS-	IGKC	T cells CD8 - 1	1
2.07424e-22	0.6362	0.247	0.013	2.90746e-18	AS-	IGHA1	T cells CD8 - 1	1
2.96243e-13	0.468735	0.145	0.008	4.15244e-09	AS-	IFI44L	T cells CD8 - 1	1
5.33827e-12	0.363342	0.909	0.817	7.48265e-08	AS-	IFITM1	T cells CD8 - 1	1
1.12708e-11	0.392738	0.676	0.459	1.57983e-07	AS-	LTB	T cells CD8 - 1	1
6.14043e-11	0.379998	0.328	0.129	8.60704e-07	AS-	S100A9	T cells CD8 - 1	1
7.08034e-11	0.350315	0.787	0.59	9.92452e-07	AS-	HSPA8	T cells CD8 - 1	1
4.62307e-10	0.412676	0.27	0.101	6.48015e-06	AS-	IGLC2	T cells CD8 - 1	1
1.00789e-09	0.424189	0.547	0.34	1.41276e-05	AS-	S100A11	T cells CD8 - 1	1
2.06782e-09	0.379253	0.346	0.16	2.89846e-05	AS-	STAT1	T cells CD8 - 1	1
5.6883e-09	0.386908	0.233	0.085	7.97329e-05	AS-	S100A8	T cells CD8 - 1	1
6.62762e-09	0.32049	0.113	0.013	9.28993e-05	AS-	IGLC3	T cells CD8 - 1	1
4.15216e-08	0.338816	0.161	0.044	0.000582008	AS-	EPSTI1	T cells CD8 - 1	1
1.14442e-07	0.428437	0.312	0.165	0.00160413	AS-	IFI6	T cells CD8 - 1	1
2.19051e-07	0.360853	0.39	0.216	0.00307043	AS-	PATL2	T cells CD8 - 1	1
8.45558e-07	0.305797	0.177	0.067	0.0118522	AS-	XAF1	T cells CD8 - 1	1
6.79719e-06	0.321171	0.344	0.209	0.0952762	AS-	IFITM3	T cells CD8 - 1	1
9.4378e-42	0.958016	0.923	0.724	1.3229e-37	AS+	GNLY	T cells CD8 - 1	1
1.6185e-23	0.676578	0.753	0.517	2.26865e-19	AS+	CXCR4	T cells CD8 - 1	1
3.14111e-15	0.579285	0.351	0.139	4.40289e-11	AS+	DDIT4	T cells CD8 - 1	1
4.34107e-12	0.479745	0.732	0.588	6.08488e-08	AS+	JUNB	T cells CD8 - 1	1
5.30533e-12	0.609842	0.585	0.388	7.43647e-08	AS+	KLRB1	T cells CD8 - 1	1
4.96854e-11	0.321513	0.92	0.871	6.96441e-07	AS+	BTG1	T cells CD8 - 1	1
1.45182e-07	0.377237	0.724	0.594	0.00203501	AS+	DUSP2	T cells CD8 - 1	1
3.22747e-06	0.323541	0.531	0.406	0.0452395	AS+	FUS	T cells CD8 - 1	1
6.82582e-06	0.344247	0.381	0.258	0.0956775	AS+	TNRC6B	T cells CD8 - 1	1
8.92614e-28	0.666211	0.969	0.783	1.25118e-23	AS-	RPS26	T cells CD4 - 1	2
8.99264e-23	0.851361	0.338	0.004	1.2605e-18	AS-	IGHA1	T cells CD4 - 1	2
2.8248e-20	0.548449	0.892	0.504	3.95952e-16	AS-	RPS4Y1	T cells CD4 - 1	2
7.19721e-17	0.504893	0.788	0.456	1.00883e-12	AS-	IGKC	T cells CD4 - 1	2
2.86082e-14	0.344123	0.98	0.965	4.01001e-10	AS-	RPS10	T cells CD4 - 1	2
5.36585e-09	0.457388	0.308	0.111	7.52132e-05	AS-	IGLC2	T cells CD4 - 1	2
4.12789e-08	0.388415	0.356	0.155	0.000578606	AS-	S100A9	T cells CD4 - 1	2
5.702e-07	0.381289	0.21	0.062	0.00799249	AS-	EIF1AY	T cells CD4 - 1	2
2.58713e-06	0.341711	0.11	0.009	0.0362638	AS-	IFI44L	T cells CD4 - 1	2
2.74465e-06	0.314445	0.557	0.363	0.0384718	AS-	PLP2	T cells CD4 - 1	2
1.60779e-29	0.638346	0.19	0	2.25364e-25	AS+	XIST	T cells CD4 - 1	2
2.0495e-17	0.549446	0.147	0.007	2.87278e-13	AS-	S100B	T cells CD8/CD4/CD4 naive	3
3.07687e-11	0.458792	0.373	0.147	4.31284e-07	AS-	CD8A	T cells CD8/CD4/CD4 naive	3
3.07807e-08	0.48535	0.339	0.157	0.000431454	AS-	HLA-DRA	T cells CD8/CD4/CD4 naive	3
4.58739e-08	0.345974	0.203	0.065	0.000643014	AS-	S100A8	T cells CD8/CD4/CD4 naive	3
2.75299e-07	0.358739	0.497	0.295	0.00385887	AS-	ZNF90	T cells CD8/CD4/CD4 naive	3
3.93313e-06	0.357672	0.209	0.087	0.0551307	AS-	AC245100.1	T cells CD8/CD4/CD4 naive	3
6.54593e-06	0.382771	0.209	0.085	0.0917543	AS-	RP11-291B21.2	T cells CD8/CD4/CD4 naive	3
1.67743e-09	0.539854	0.416	0.158	2.35126e-05	AS+	RP11-347P5.1	T cells CD8/CD4/CD4 naive	3
6.74906e-07	0.357421	0.748	0.593	0.00946015	AS+	SRSF5	T cells CD8/CD4/CD4 naive	3
3.52564e-52	1.41485	0.944	0.62	4.9419e-48	AS-	RPS26	T cells CD8 naive/T cells CD8/ RBCs	4
6.13846e-33	0.84207	0.917	0.328	8.60428e-29	AS-	RPS4Y1	T cells CD8 naive/T cells CD8/ RBCs	4
2.07554e-17	0.390934	0.989	0.984	2.90929e-13	AS-	RPS10	T cells CD8 naive/T cells CD8/ RBCs	4
2.19926e-13	0.699158	0.263	0.016	3.0827e-09	AS-	IGHA1	T cells CD8 naive/T cells CD8/ RBCs	4
5.6837e-10	0.694383	0.249	0.042	7.96684e-06	AS-	S100B	T cells CD8 naive/T cells CD8/ RBCs	4
1.36686e-07	0.41507	0.335	0.13	0.00191593	AS-	S100A9	T cells CD8 naive/T cells CD8/ RBCs	4
1.35394e-43	0.967242	0.312	0	1.89782e-39	AS+	XIST	T cells CD8 naive/T cells CD8/ RBCs	4
1.32633e-26	0.946089	0.835	0.655	1.85912e-22	AS-	RPS26	B cells naive - 2	5
1.18287e-19	0.491653	0.881	0.546	1.65803e-15	AS-	RPS4Y1	B cells naive - 2	5
4.39396e-09	0.553139	0.182	0.038	6.15901e-05	AS-	IFI44L	B cells naive - 2	5
8.96393e-08	0.385259	0.612	0.44	0.00125647	AS-	LY6E	B cells naive - 2	5
3.55266e-07	0.450708	0.302	0.147	0.00497976	AS-	S100A9	B cells naive - 2	5
4.69299e-07	1.11843	0.262	0.102	0.00657816	AS-	IGHA1	B cells naive - 2	5
4.8428e-07	0.540805	0.21	0.078	0.00678816	AS-	HLA-DRB5	B cells naive - 2	5
7.62546e-14	0.385039	0.116	0	1.06886e-09	AS+	XIST	B cells naive - 2	5
9.83481e-14	0.562389	0.792	0.618	1.37855e-09	AS+	JUNB	B cells naive - 2	5
5.70263e-13	0.539622	0.676	0.423	7.99337e-09	AS+	DUSP1	B cells naive - 2	5
1.07828e-12	0.334974	0.993	0.944	1.51142e-08	AS+	HLA-A	B cells naive - 2	5
4.44887e-08	0.323251	0.669	0.488	0.000623598	AS+	GNLY	B cells naive - 2	5
2.49896e-07	0.38113	0.485	0.308	0.00350279	AS+	RP11-347P5.1	B cells naive - 2	5
2.45067e-06	0.300301	0.758	0.672	0.034351	AS+	SRSF5	B cells naive - 2	5
4.46394e-26	0.729105	0.279	0.014	6.25711e-22	AS-	IGHA1	T cells naive	6
1.07071e-25	0.637969	0.959	0.797	1.50081e-21	AS-	RPS26	T cells naive	6
3.09134e-17	0.379352	0.962	0.967	4.33313e-13	AS-	RPS10	T cells naive	6
1.81582e-16	0.730204	0.185	0.012	2.54524e-12	AS-	S100B	T cells naive	6
2.82743e-15	0.434917	0.85	0.543	3.96321e-11	AS-	RPS4Y1	T cells naive	6
1.10339e-12	0.436417	0.342	0.117	1.54662e-08	AS-	IGLC2	T cells naive	6
2.33435e-07	0.360654	0.16	0.045	0.00327206	AS-	CARD8	T cells naive	6
3.21866e-07	0.312981	0.185	0.062	0.00451159	AS-	CARD16	T cells naive	6
3.36326e-07	0.441801	0.326	0.16	0.00471428	AS-	CD8B	T cells naive	6
1.39974e-06	0.30921	0.138	0.038	0.0196202	AS-	CISH	T cells naive	6
1.57859e-06	0.31565	0.577	0.392	0.022127	AS-	LY6E	T cells naive	6
5.65569e-06	0.306923	0.169	0.062	0.0792758	AS-	PTGER2	T cells naive	6
4.62745e-13	0.614628	0.151	0	6.4863e-09	AS+	XIST	T cells naive	6
2.82691e-08	0.360782	0.83	0.721	0.000396248	AS+	ZFP36L2	T cells naive	6
5.09398e-18	0.529941	0.89	0.632	7.14023e-14	AS-	LY6E	T cells CD8 - 2	7
1.12374e-14	0.595699	0.582	0.28	1.57515e-10	AS-	IGKC	T cells CD8 - 2	7
1.28524e-14	0.581521	0.416	0.117	1.80151e-10	AS-	S100A9	T cells CD8 - 2	7
4.70295e-13	0.419364	0.938	0.858	6.59213e-09	AS-	IFITM1	T cells CD8 - 2	7
2.93533e-12	0.990278	0.189	0.004	4.11445e-08	AS-	S100B	T cells CD8 - 2	7
8.08185e-12	0.605728	0.458	0.188	1.13283e-07	AS-	ISG15	T cells CD8 - 2	7
4.97215e-10	0.754916	0.147	0	6.96946e-06	AS-	IFI27	T cells CD8 - 2	7
8.75144e-10	0.306595	0.819	0.531	1.22669e-05	AS-	CD8A	T cells CD8 - 2	7
9.1836e-10	0.477686	0.169	0.013	1.28727e-05	AS-	IGHA1	T cells CD8 - 2	7
6.75831e-09	0.41851	0.139	0.004	9.47312e-05	AS-	IFI44L	T cells CD8 - 2	7
1.10508e-08	0.49426	0.484	0.264	0.000154899	AS-	JUN	T cells CD8 - 2	7
5.54245e-08	0.310166	0.133	0.008	0.000776886	AS-	HLA-DRB5	T cells CD8 - 2	7
1.06986e-07	0.506733	0.301	0.13	0.00149963	AS-	STAT1	T cells CD8 - 2	7
3.25964e-07	0.428695	0.373	0.184	0.00456904	AS-	IFI6	T cells CD8 - 2	7
3.0953e-06	0.356713	0.199	0.063	0.0433869	AS-	XAF1	T cells CD8 - 2	7
7.07226e-06	0.333135	0.249	0.1	0.0991318	AS-	RNF187	T cells CD8 - 2	7
1.28625e-33	0.555266	1	0.988	1.80294e-29	AS+	GNLY	T cells CD8 - 2	7
2.92304e-08	0.404392	0.703	0.546	0.000409723	AS+	CXCR4	T cells CD8 - 2	7
3.82793e-08	0.471038	0.372	0.197	0.000536562	AS+	DDIT4	T cells CD8 - 2	7
6.31625e-07	0.348265	0.682	0.57	0.00885348	AS+	RBM3	T cells CD8 - 2	7
6.84254e-06	0.342851	0.335	0.197	0.0959118	AS+	RP11-347P5.1	T cells CD8 - 2	7
6.65808e-17	0.572503	0.887	0.667	9.33264e-13	AS-	LTB	T cells CD8 - 3	8
1.97421e-16	0.524712	0.88	0.841	2.76725e-12	AS-	IFITM1	T cells CD8 - 3	8
6.55204e-16	0.487856	0.162	0	9.184e-12	AS-	IGHA1	T cells CD8 - 3	8
1.49199e-11	0.530747	0.5	0.246	2.09132e-07	AS-	IGKC	T cells CD8 - 3	8
2.58291e-10	0.360822	0.158	0.021	3.62046e-06	AS-	IFI44L	T cells CD8 - 3	8
6.12232e-10	0.423719	0.368	0.143	8.58166e-06	AS-	S100A9	T cells CD8 - 3	8
2.62315e-09	0.452364	0.444	0.22	3.67687e-05	AS-	SELL	T cells CD8 - 3	8
4.40615e-09	0.532915	0.383	0.177	6.17611e-05	AS-	ISG15	T cells CD8 - 3	8
1.21911e-08	0.352709	0.214	0.061	0.000170882	AS-	IGLC2	T cells CD8 - 3	8
3.23386e-08	0.311069	0.102	0.008	0.000453291	AS-	IFI27	T cells CD8 - 3	8
1.07528e-07	0.340436	0.774	0.585	0.00150723	AS-	LY6E	T cells CD8 - 3	8
1.40654e-07	0.46034	0.286	0.122	0.00197155	AS-	IFI6	T cells CD8 - 3	8
2.64368e-06	0.378319	0.447	0.265	0.0370564	AS-	LGALS1	T cells CD8 - 3	8
2.48e-10	0.540948	0.667	0.466	3.47622e-06	AS+	CMC1	T cells CD8 - 3	8
3.08716e-10	0.434755	0.741	0.583	4.32728e-06	AS+	GNLY	T cells CD8 - 3	8
7.77893e-09	0.404386	0.722	0.534	0.000109037	AS+	ITGB2	T cells CD8 - 3	8
2.12604e-07	0.40514	0.368	0.192	0.00298006	AS+	DDIT4	T cells CD8 - 3	8
1.48047e-06	0.836615	0.41	0.256	0.0207517	AS+	KLRB1	T cells CD8 - 3	8
5.86677e-06	0.317283	0.386	0.233	0.0822345	AS+	RUNX3	T cells CD8 - 3	8
3.70015e-28	2.12027	0.355	0.026	5.1865e-24	AS-	S100B	NK cells resting	9
1.21507e-18	0.698422	0.599	0.253	1.70316e-14	AS-	IGKC	NK cells resting	9
7.0228e-18	0.69224	0.717	0.48	9.84386e-14	AS-	IFITM3	NK cells resting	9
1.90681e-16	0.709082	0.201	0.009	2.67277e-12	AS-	IGHA1	NK cells resting	9
2.48732e-12	0.432862	0.957	0.881	3.48648e-08	AS-	RPS26	NK cells resting	9
1.93903e-11	0.595324	0.269	0.074	2.71794e-07	AS-	S100A9	NK cells resting	9
7.06633e-10	0.423054	0.796	0.608	9.90488e-06	AS-	LY6E	NK cells resting	9
2.66055e-09	0.406173	0.767	0.531	3.72929e-05	AS-	RPS4Y1	NK cells resting	9
9.87472e-09	0.497965	0.244	0.08	0.000138414	AS-	IGLC2	NK cells resting	9
2.78824e-08	0.46198	0.559	0.369	0.000390827	AS-	PRMT2	NK cells resting	9
5.54029e-08	0.727037	0.351	0.176	0.000776582	AS-	MYOM2	NK cells resting	9
2.10991e-12	0.725308	0.48	0.24	2.95747e-08	AS+	CD3E	NK cells resting	9
1.40347e-11	0.671849	0.151	0	1.96724e-07	AS+	XIST	NK cells resting	9
4.17393e-08	0.464948	0.562	0.373	0.000585059	AS+	DDIT4	NK cells resting	9
2.99122e-07	0.501026	0.381	0.204	0.0041928	AS+	GADD45B	NK cells resting	9
5.69855e-07	0.384654	0.73	0.559	0.00798765	AS+	JUNB	NK cells resting	9
7.08965e-07	0.318509	0.923	0.799	0.00993756	AS+	BTG1	NK cells resting	9
7.46882e-07	0.458968	0.537	0.358	0.010469	AS+	CXCR4	NK cells resting	9
6.07587e-10	0.361943	0.127	0.003	8.51655e-06	AS-	F8A3	T cells CD8 - 4	10
3.58191e-09	0.664714	0.327	0.065	5.02077e-05	AS-	DIP2A	T cells CD8 - 4	10
3.08326e-07	0.613763	0.345	0.099	0.0043218	AS-	IGKC	T cells CD8 - 4	10
9.12063e-07	0.443695	0.145	0.017	0.0127844	AS-	YBX3	T cells CD8 - 4	10
2.40017e-06	0.370783	0.182	0.031	0.0336432	AS-	DHX15	T cells CD8 - 4	10
2.46416e-06	0.365234	0.109	0.008	0.0345401	AS-	IGLC3	T cells CD8 - 4	10
6.47553e-06	0.674231	0.564	0.278	0.0907675	AS-	CD8A	T cells CD8 - 4	10
3.8961e-07	0.370598	0.997	1	0.00546117	AS+	HLA-A	T cells CD8 - 4	10
8.58701e-07	0.318183	1	1	0.0120364	AS+	HLA-C	T cells CD8 - 4	10
2.33783e-06	0.451347	0.847	0.655	0.0327693	AS+	UBC	T cells CD8 - 4	10
5.62995e-06	0.427657	0.997	1	0.078915	AS+	ACTB	T cells CD8 - 4	10
3.20883e-13	0.804981	0.36	0.041	4.49781e-09	AS-	S100A9	T cells CD8/NK cells resting	11
2.84671e-11	1.74937	0.16	0	3.99024e-07	AS-	S100B	T cells CD8/NK cells resting	11
4.17146e-11	0.761427	0.2	0.007	5.84713e-07	AS-	IGHA1	T cells CD8/NK cells resting	11
6.71327e-11	0.951468	0.6	0.192	9.40999e-07	AS-	IGKC	T cells CD8/NK cells resting	11
2.03389e-07	0.357982	0.14	0.007	0.0028509	AS-	CDCA7L	T cells CD8/NK cells resting	11
3.79858e-07	0.493117	0.2	0.026	0.00532447	AS-	NCBP3	T cells CD8/NK cells resting	11
6.16997e-07	0.500212	0.22	0.033	0.00864844	AS-	TCL1A	T cells CD8/NK cells resting	11
3.18816e-06	0.60994	0.12	0.007	0.0446884	AS-	ITGA5	T cells CD8/NK cells resting	11
3.38389e-06	0.305967	0.12	0.007	0.047432	AS-	CHST14	T cells CD8/NK cells resting	11
3.7965e-06	0.726282	0.54	0.236	0.0532155	AS-	ISG15	T cells CD8/NK cells resting	11
6.40403e-06	0.57007	0.44	0.155	0.0897653	AS-	DENND2D	T cells CD8/NK cells resting	11
2.22111e-08	0.468048	1	1	0.000311333	AS+	GNLY	T cells CD8/NK cells resting	11
1.63731e-07	0.427391	0.964	0.843	0.00229502	AS-	CD74	T cells CD4 memory resting/ T cells CD8	12
2.40667e-09	0.826907	0.778	0.393	3.37344e-05	AS+	NKG7	T cells CD4 memory resting/ T cells CD8	12
1.80134e-06	0.435922	0.957	0.825	0.0252494	AS-	RPS26	B cells memory	13
7.21418e-08	0.511655	0.194	0	0.00101121	AS+	XIST	B cells memory	13
2.92561e-06	0.886655	0.679	0.333	0.0410083	AS-	IGKC	Monocytes	14
5.83145e-06	1.46256	0.833	0.528	0.0817394	AS-	S100A8	Monocytes	14
1.01873e-09	0.600868	0.444	0.064	1.42796e-05	AS+	P2RX1	Monocytes	14
2.4598e-07	0.439143	0.167	0	0.0034479	AS+	ZDHHC18	Monocytes	14
3.28284e-07	1.52548	0.361	0.064	0.00460155	AS+	LYPD2	Monocytes	14
7.06512e-07	0.484235	0.389	0.077	0.00990318	AS+	EHD1	Monocytes	14
1.018e-06	0.456802	0.972	0.949	0.0142693	AS+	MT-CYB	Monocytes	14
1.68943e-06	0.355638	0.222	0.019	0.0236807	AS+	ARID1B	Monocytes	14
4.75482e-06	0.309483	0.167	0.006	0.0666483	AS+	CEACAM3	Monocytes	14

### Sheet: enricher-kegg
ID	Description	GeneRatio	BgRatio	pvalue	p.adjust	qvalue	geneID	Count	Cluster	ClusterNames	log10_pvals
KEGG_RIBOSOME	KEGG_RIBOSOME	3/8	88/5266	0.00023772	0.005943	0.00325301	RPS26/RPS4Y1/RPS10	3	0	B cells naive - 1	3.62393
KEGG_ALLOGRAFT_REJECTION	KEGG_ALLOGRAFT_REJECTION	2/8	38/5266	0.00138156	0.0109998	0.00602095	HLA-DRB5/HLA-A	2	0	B cells naive - 1	2.85963
KEGG_GRAFT_VERSUS_HOST_DISEASE	KEGG_GRAFT_VERSUS_HOST_DISEASE	2/8	42/5266	0.00168692	0.0109998	0.00602095	HLA-DRB5/HLA-A	2	0	B cells naive - 1	2.77291
KEGG_TYPE_I_DIABETES_MELLITUS	KEGG_TYPE_I_DIABETES_MELLITUS	2/8	44/5266	0.00185064	0.0109998	0.00602095	HLA-DRB5/HLA-A	2	0	B cells naive - 1	2.73268
KEGG_INTESTINAL_IMMUNE_NETWORK_FOR_IGA_PRODUCTION	KEGG_INTESTINAL_IMMUNE_NETWORK_FOR_IGA_PRODUCTION	2/8	48/5266	0.00219996	0.0109998	0.00602095	HLA-DRB5/CXCR4	2	0	B cells naive - 1	2.65758
KEGG_AUTOIMMUNE_THYROID_DISEASE	KEGG_AUTOIMMUNE_THYROID_DISEASE	2/8	53/5266	0.00267733	0.0111555	0.00610618	HLA-DRB5/HLA-A	2	0	B cells naive - 1	2.5723
KEGG_LEISHMANIA_INFECTION	KEGG_LEISHMANIA_INFECTION	2/8	72/5266	0.00489466	0.0157147	0.00860173	HLA-DRB5/FOS	2	0	B cells naive - 1	2.31028
KEGG_VIRAL_MYOCARDITIS	KEGG_VIRAL_MYOCARDITIS	2/8	73/5266	0.00502871	0.0157147	0.00860173	HLA-DRB5/HLA-A	2	0	B cells naive - 1	2.29854
KEGG_ANTIGEN_PROCESSING_AND_PRESENTATION	KEGG_ANTIGEN_PROCESSING_AND_PRESENTATION	2/8	89/5266	0.0074024	0.0205622	0.0112551	HLA-DRB5/HLA-A	2	0	B cells naive - 1	2.13063
KEGG_CELL_ADHESION_MOLECULES_CAMS	KEGG_CELL_ADHESION_MOLECULES_CAMS	2/8	134/5266	0.0162752	0.040688	0.0222713	HLA-DRB5/HLA-A	2	0	B cells naive - 1	1.78847
KEGG_RIBOSOME	KEGG_RIBOSOME	3/7	88/5266	0.000150392	0.00135353	0.000949843	RPS26/RPS4Y1/RPS10	3	2	T cells CD4 - 1	3.82278
KEGG_NATURAL_KILLER_CELL_MEDIATED_CYTOTOXICITY	KEGG_NATURAL_KILLER_CELL_MEDIATED_CYTOTOXICITY	2/7	137/5266	0.0129511	0.0492068	0.0345311	ITGB2/TYROBP	2	2	T cells CD4 - 1	1.88769
KEGG_JAK_STAT_SIGNALING_PATHWAY	KEGG_JAK_STAT_SIGNALING_PATHWAY	2/7	155/5266	0.0164023	0.0492068	0.0345311	PIM1/CISH	2	2	T cells CD4 - 1	1.7851
KEGG_HEMATOPOIETIC_CELL_LINEAGE	KEGG_HEMATOPOIETIC_CELL_LINEAGE	3/10	88/5266	0.000497179	0.00693908	0.00378741	HLA-DRA/CD8A/HLA-DRB1	3	3	T cells CD8/CD4/CD4 naive	3.30349
KEGG_ANTIGEN_PROCESSING_AND_PRESENTATION	KEGG_ANTIGEN_PROCESSING_AND_PRESENTATION	3/10	89/5266	0.000514006	0.00693908	0.00378741	HLA-DRA/CD8A/HLA-DRB1	3	3	T cells CD8/CD4/CD4 naive	3.28903
KEGG_ASTHMA	KEGG_ASTHMA	2/10	30/5266	0.00137253	0.0113508	0.00619534	HLA-DRA/HLA-DRB1	2	3	T cells CD8/CD4/CD4 naive	2.86248
KEGG_CELL_ADHESION_MOLECULES_CAMS	KEGG_CELL_ADHESION_MOLECULES_CAMS	3/10	134/5266	0.00169599	0.0113508	0.00619534	HLA-DRA/CD8A/HLA-DRB1	3	3	T cells CD8/CD4/CD4 naive	2.77058
KEGG_ALLOGRAFT_REJECTION	KEGG_ALLOGRAFT_REJECTION	2/10	38/5266	0.00220022	0.0113508	0.00619534	HLA-DRA/HLA-DRB1	2	3	T cells CD8/CD4/CD4 naive	2.65753
KEGG_GRAFT_VERSUS_HOST_DISEASE	KEGG_GRAFT_VERSUS_HOST_DISEASE	2/10	42/5266	0.00268381	0.0113508	0.00619534	HLA-DRA/HLA-DRB1	2	3	T cells CD8/CD4/CD4 naive	2.57125
KEGG_TYPE_I_DIABETES_MELLITUS	KEGG_TYPE_I_DIABETES_MELLITUS	2/10	44/5266	0.00294279	0.0113508	0.00619534	HLA-DRA/HLA-DRB1	2	3	T cells CD8/CD4/CD4 naive	2.53124
KEGG_INTESTINAL_IMMUNE_NETWORK_FOR_IGA_PRODUCTION	KEGG_INTESTINAL_IMMUNE_NETWORK_FOR_IGA_PRODUCTION	2/10	48/5266	0.00349474	0.0117947	0.00643768	HLA-DRA/HLA-DRB1	2	3	T cells CD8/CD4/CD4 naive	2.45659
KEGG_AUTOIMMUNE_THYROID_DISEASE	KEGG_AUTOIMMUNE_THYROID_DISEASE	2/10	53/5266	0.00424768	0.0127431	0.00695527	HLA-DRA/HLA-DRB1	2	3	T cells CD8/CD4/CD4 naive	2.37185
KEGG_LEISHMANIA_INFECTION	KEGG_LEISHMANIA_INFECTION	2/10	72/5266	0.00772845	0.0194844	0.0106348	HLA-DRA/HLA-DRB1	2	3	T cells CD8/CD4/CD4 naive	2.11191
KEGG_VIRAL_MYOCARDITIS	KEGG_VIRAL_MYOCARDITIS	2/10	73/5266	0.0079381	0.0194844	0.0106348	HLA-DRA/HLA-DRB1	2	3	T cells CD8/CD4/CD4 naive	2.10028
KEGG_ALLOGRAFT_REJECTION	KEGG_ALLOGRAFT_REJECTION	2/8	38/5266	0.00138156	0.0123376	0.0071428	HLA-DRB5/HLA-A	2	5	B cells naive - 2	2.85963
KEGG_GRAFT_VERSUS_HOST_DISEASE	KEGG_GRAFT_VERSUS_HOST_DISEASE	2/8	42/5266	0.00168692	0.0123376	0.0071428	HLA-DRB5/HLA-A	2	5	B cells naive - 2	2.77291
KEGG_TYPE_I_DIABETES_MELLITUS	KEGG_TYPE_I_DIABETES_MELLITUS	2/8	44/5266	0.00185064	0.0123376	0.0071428	HLA-DRB5/HLA-A	2	5	B cells naive - 2	2.73268
KEGG_AUTOIMMUNE_THYROID_DISEASE	KEGG_AUTOIMMUNE_THYROID_DISEASE	2/8	53/5266	0.00267733	0.0133866	0.00775016	HLA-DRB5/HLA-A	2	5	B cells naive - 2	2.5723
KEGG_VIRAL_MYOCARDITIS	KEGG_VIRAL_MYOCARDITIS	2/8	73/5266	0.00502871	0.0201148	0.0116454	HLA-DRB5/HLA-A	2	5	B cells naive - 2	2.29854
KEGG_RIBOSOME	KEGG_RIBOSOME	2/8	88/5266	0.00724157	0.0211497	0.0122446	RPS26/RPS4Y1	2	5	B cells naive - 2	2.14017
KEGG_ANTIGEN_PROCESSING_AND_PRESENTATION	KEGG_ANTIGEN_PROCESSING_AND_PRESENTATION	2/8	89/5266	0.0074024	0.0211497	0.0122446	HLA-DRB5/HLA-A	2	5	B cells naive - 2	2.13063
KEGG_CELL_ADHESION_MOLECULES_CAMS	KEGG_CELL_ADHESION_MOLECULES_CAMS	2/8	134/5266	0.0162752	0.040688	0.0235562	HLA-DRB5/HLA-A	2	5	B cells naive - 2	1.78847
KEGG_RIBOSOME	KEGG_RIBOSOME	3/9	88/5266	0.000352275	0.00634095	0.00593306	RPS26/RPS4Y1/RPS10	3	6	T cells naive	3.45312
KEGG_LEISHMANIA_INFECTION	KEGG_LEISHMANIA_INFECTION	3/13	72/5266	0.000635397	0.0218447	0.0161583	STAT1/JUN/HLA-DRB5	3	7	T cells CD8 - 2	3.19695
KEGG_ANTIGEN_PROCESSING_AND_PRESENTATION	KEGG_ANTIGEN_PROCESSING_AND_PRESENTATION	3/13	89/5266	0.0011808	0.0218447	0.0161583	TAP1/HLA-DRB5/CD8A	3	7	T cells CD8 - 2	2.92782
KEGG_PRIMARY_IMMUNODEFICIENCY	KEGG_PRIMARY_IMMUNODEFICIENCY	2/13	35/5266	0.00319737	0.0297042	0.0219718	TAP1/CD8A	2	7	T cells CD8 - 2	2.49521
KEGG_CYTOKINE_CYTOKINE_RECEPTOR_INTERACTION	KEGG_CYTOKINE_CYTOKINE_RECEPTOR_INTERACTION	4/13	267/5266	0.00321127	0.0297042	0.0219718	CXCR4/CX3CR1/LTB/TNFRSF14	4	7	T cells CD8 - 2	2.49332
KEGG_INTESTINAL_IMMUNE_NETWORK_FOR_IGA_PRODUCTION	KEGG_INTESTINAL_IMMUNE_NETWORK_FOR_IGA_PRODUCTION	2/13	48/5266	0.00595286	0.0440511	0.0325841	CXCR4/HLA-DRB5	2	7	T cells CD8 - 2	2.22527
KEGG_NOD_LIKE_RECEPTOR_SIGNALING_PATHWAY	KEGG_NOD_LIKE_RECEPTOR_SIGNALING_PATHWAY	3/16	62/5266	0.000780399	0.031216	0.0246442	TNFAIP3/NFKBIA/HSP90AA1	3	9	NK cells resting	3.10768
KEGG_HEMATOPOIETIC_CELL_LINEAGE	KEGG_HEMATOPOIETIC_CELL_LINEAGE	3/16	88/5266	0.00215759	0.0431519	0.0340673	CD3E/HLA-DRB1/CD3D	3	9	NK cells resting	2.66603
KEGG_T_CELL_RECEPTOR_SIGNALING_PATHWAY	KEGG_T_CELL_RECEPTOR_SIGNALING_PATHWAY	3/16	108/5266	0.00386759	0.048579	0.0383519	CD3E/CD3D/NFKBIA	3	9	NK cells resting	2.41256
KEGG_PRIMARY_IMMUNODEFICIENCY	KEGG_PRIMARY_IMMUNODEFICIENCY	2/16	35/5266	0.0048579	0.048579	0.0383519	CD3E/CD3D	2	9	NK cells resting	2.31355
KEGG_ANTIGEN_PROCESSING_AND_PRESENTATION	KEGG_ANTIGEN_PROCESSING_AND_PRESENTATION	8/59	89/5266	5.31489e-06	0.000441136	0.00037484	CD8A/CALR/CTSB/CD8B/CD4/KLRD1/HLA-A/HLA-C	8	10	T cells CD8 - 4	5.27451
KEGG_PRIMARY_IMMUNODEFICIENCY	KEGG_PRIMARY_IMMUNODEFICIENCY	4/59	35/5266	0.000574391	0.018391	0.0156271	CD8A/IL7R/CD8B/CD4	4	10	T cells CD8 - 4	3.24079
KEGG_CELL_ADHESION_MOLECULES_CAMS	KEGG_CELL_ADHESION_MOLECULES_CAMS	7/59	134/5266	0.000668414	0.018391	0.0156271	CD8A/ITGB2/CD8B/CD4/SELL/HLA-A/HLA-C	7	10	T cells CD8 - 4	3.17495
KEGG_ENDOCYTOSIS	KEGG_ENDOCYTOSIS	8/59	183/5266	0.000886314	0.018391	0.0156271	CXCR4/ACAP2/HLA-A/EHD1/AP2S1/VPS37A/HLA-C/VPS37B	8	10	T cells CD8 - 4	3.05241
KEGG_ANTIGEN_PROCESSING_AND_PRESENTATION	KEGG_ANTIGEN_PROCESSING_AND_PRESENTATION	6/38	89/5266	3.51633e-05	0.00242627	0.00199876	CD74/HLA-DMA/PSME1/CD8A/PSME2/HLA-DRA	6	12	T cells CD4 memory resting/ T cells CD8	4.45391
KEGG_CELL_ADHESION_MOLECULES_CAMS	KEGG_CELL_ADHESION_MOLECULES_CAMS	6/38	134/5266	0.000342875	0.0118292	0.00974488	ITGB2/CD226/HLA-DMA/SELL/CD8A/HLA-DRA	6	12	T cells CD4 memory resting/ T cells CD8	3.46486
KEGG_LEISHMANIA_INFECTION	KEGG_LEISHMANIA_INFECTION	4/38	72/5266	0.00166934	0.0383949	0.0316296	ITGB2/FOS/HLA-DMA/HLA-DRA	4	12	T cells CD4 memory resting/ T cells CD8	2.77745
KEGG_SNARE_INTERACTIONS_IN_VESICULAR_TRANSPORT	KEGG_SNARE_INTERACTIONS_IN_VESICULAR_TRANSPORT	3/38	38/5266	0.00245737	0.0423896	0.0349205	VAMP2/STX16/VAMP5	3	12	T cells CD4 memory resting/ T cells CD8	2.60953
KEGG_LEISHMANIA_INFECTION	KEGG_LEISHMANIA_INFECTION	11/89	72/5266	2.23111e-08	2.32036e-06	1.87883e-06	HLA-DQA1/HLA-DPA1/NCF1/HLA-DPB1/FCGR3A/HLA-DQB1/RELA/STAT1/JUN/IRAK1/ITGB2	11	14	Monocytes	7.65148
KEGG_TOLL_LIKE_RECEPTOR_SIGNALING_PATHWAY	KEGG_TOLL_LIKE_RECEPTOR_SIGNALING_PATHWAY	9/89	102/5266	4.73148e-05	0.00246037	0.0019922	CD14/RELA/STAT1/MAP3K8/MAP2K3/CCL3/JUN/TLR8/IRAK1	9	14	Monocytes	4.325
KEGG_PROTEASOME	KEGG_PROTEASOME	5/89	48/5266	0.00118972	0.031062	0.0251514	PSMD1/PSMD13/PSMB10/PSME2/PSME1	5	14	Monocytes	2.92456
KEGG_VIRAL_MYOCARDITIS	KEGG_VIRAL_MYOCARDITIS	6/89	73/5266	0.0013508	0.031062	0.0251514	HLA-DQA1/HLA-DPA1/HLA-DPB1/HLA-DQB1/ITGB2/ACTG1	6	14	Monocytes	2.86941
KEGG_ASTHMA	KEGG_ASTHMA	4/89	30/5266	0.00149336	0.031062	0.0251514	HLA-DQA1/HLA-DPA1/HLA-DPB1/HLA-DQB1	4	14	Monocytes	2.82583
KEGG_VIBRIO_CHOLERAE_INFECTION	KEGG_VIBRIO_CHOLERAE_INFECTION	5/89	56/5266	0.00238738	0.0413812	0.0335071	GNAS/ATP6V1B2/ATP6V0B/SEC61G/ACTG1	5	14	Monocytes	2.62208
KEGG_ALLOGRAFT_REJECTION	KEGG_ALLOGRAFT_REJECTION	4/89	38/5266	0.0036295	0.0483326	0.0391357	HLA-DQA1/HLA-DPA1/HLA-DPB1/HLA-DQB1	4	14	Monocytes	2.44015
KEGG_ANTIGEN_PROCESSING_AND_PRESENTATION	KEGG_ANTIGEN_PROCESSING_AND_PRESENTATION	6/89	89/5266	0.00371789	0.0483326	0.0391357	HLA-DQA1/HLA-DPA1/HLA-DPB1/HLA-DQB1/PSME2/PSME1	6	14	Monocytes	2.4297
KEGG_RNA_DEGRADATION	KEGG_RNA_DEGRADATION	5/38	59/5266	5.62139e-05	0.00371012	0.00343201	CNOT4/DDX6/PARN/PAPOLA/DCP1A	5	15	NK cells activated	4.25016
