## Supplementary Table 3 for "Executable models of immune signaling pathways in HIV-associated atherosclerosis"

KEGG Pathway ID	Pathway Name	P value	Adjusted P value	Contrast	Subpopulation	Number of Nodes	Upregulated_in_AS	log10pvals	subpop_number
hsa05168	Herpes simplex virus 1 infection	5.19E-16	1.04E-13	AS_vs_nonAS	T cells naive	392	FALSE	29.89636372	6_subpop
hsa04114	Oocyte meiosis	5.76E-08	1.15E-05	AS_vs_nonAS	T cells naive	90	FALSE	11.37198472	6_subpop
hsa04218	Cellular senescence	3.02E-07	6.05E-05	AS_vs_nonAS	T cells naive	122	FALSE	9.713472246	6_subpop
hsa05235	PD-L1 expression and PD-1 checkpoint pathway in cancer	6.79E-07	0.000135743	AS_vs_nonAS	T cells naive	79	FALSE	8.9047453	6_subpop
hsa04010	MAPK signaling pathway	7.85E-07	0.000157032	AS_vs_nonAS	T cells naive	199	FALSE	8.759062187	6_subpop
hsa04390	Hippo signaling pathway	2.85E-06	0.000569958	AS_vs_nonAS	T cells naive	96	FALSE	7.469948042	6_subpop
hsa05010	Alzheimer disease	2.98E-06	0.000596579	AS_vs_nonAS	T cells naive	177	FALSE	7.424299398	6_subpop
hsa04151	PI3K-Akt signaling pathway	4.04E-06	0.000808981	AS_vs_nonAS	T cells naive	213	FALSE	7.119735534	6_subpop
hsa04110	Cell cycle	1.15E-05	0.002307223	AS_vs_nonAS	T cells naive	107	FALSE	6.071710795	6_subpop
hsa04060	Cytokine-cytokine receptor interaction	1.41E-05	0.002820122	AS_vs_nonAS	T cells naive	94	FALSE	5.870974986	6_subpop
hsa05131	Shigellosis	9.81E-05	0.019627673	AS_vs_nonAS	T cells naive	186	FALSE	3.930814809	6_subpop
hsa05132	Salmonella infection	0.000106699	0.021339741	AS_vs_nonAS	T cells naive	182	FALSE	3.847184162	6_subpop
hsa04213	Longevity regulating pathway - multiple species	0.000437184	0.087436871	AS_vs_nonAS	T cells naive	47	FALSE	2.436838226	6_subpop
hsa05168	Herpes simplex virus 1 infection	5.38E-15	1.06E-12	AS_vs_nonAS	NK cells resting	392	FALSE	27.57299464	9_subpop
hsa04151	PI3K-Akt signaling pathway	1.00E-08	1.97E-06	AS_vs_nonAS	NK cells resting	213	FALSE	13.13594757	9_subpop
hsa05170	Human immunodeficiency virus 1 infection	2.62E-08	5.17E-06	AS_vs_nonAS	NK cells resting	164	FALSE	12.17284246	9_subpop
hsa04926	Relaxin signaling pathway	7.34E-07	0.00014455	AS_vs_nonAS	NK cells resting	84	FALSE	8.841887212	9_subpop
hsa04931	Insulin resistance	1.89E-06	0.00037271	AS_vs_nonAS	NK cells resting	74	TRUE	7.894710136	9_subpop
hsa04810	Regulation of actin cytoskeleton	1.51E-05	0.002977235	AS_vs_nonAS	NK cells resting	146	FALSE	5.816760259	9_subpop
hsa04360	Axon guidance	3.51E-05	0.006915867	AS_vs_nonAS	NK cells resting	102	FALSE	4.973937002	9_subpop
hsa05214	Glioma	9.61E-05	0.018923067	AS_vs_nonAS	NK cells resting	60	TRUE	3.967373603	9_subpop
hsa05166	Human T-cell leukemia virus 1 infection	0.000170157	0.033520999	AS_vs_nonAS	NK cells resting	138	FALSE	3.395583194	9_subpop
hsa04010	MAPK signaling pathway	0.000190452	0.03751906	AS_vs_nonAS	NK cells resting	199	FALSE	3.282906205	9_subpop
hsa04014	Ras signaling pathway	0.000206683	0.040716531	AS_vs_nonAS	NK cells resting	139	FALSE	3.201121104	9_subpop
hsa04660	T cell receptor signaling pathway	0.000389338	0.076699509	AS_vs_nonAS	NK cells resting	92	FALSE	2.567859975	9_subpop
hsa05160	Hepatitis C	4.28E-10	8.74E-08	AS_vs_nonAS	T cells CD8 - 1	109	FALSE	16.25296076	1_subpop
hsa05170	Human immunodeficiency virus 1 infection	2.15E-07	4.39E-05	AS_vs_nonAS	T cells CD8 - 1	164	FALSE	10.03434489	1_subpop
hsa05168	Herpes simplex virus 1 infection	2.69E-07	5.48E-05	AS_vs_nonAS	T cells CD8 - 1	392	FALSE	9.811379303	1_subpop
hsa05222	Small cell lung cancer	1.51E-06	0.000307425	AS_vs_nonAS	T cells CD8 - 1	68	FALSE	8.087280895	1_subpop
hsa05163	Human cytomegalovirus infection	2.98E-06	0.000607364	AS_vs_nonAS	T cells CD8 - 1	166	FALSE	7.406382789	1_subpop
hsa04390	Hippo signaling pathway	3.61E-06	0.000737193	AS_vs_nonAS	T cells CD8 - 1	96	FALSE	7.212660646	1_subpop
hsa05169	Epstein-Barr virus infection	9.83E-06	0.002005531	AS_vs_nonAS	T cells CD8 - 1	135	FALSE	6.211846381	1_subpop
hsa04360	Axon guidance	1.03E-05	0.002097797	AS_vs_nonAS	T cells CD8 - 1	102	FALSE	6.166867704	1_subpop
hsa04010	MAPK signaling pathway	1.99E-05	0.004053434	AS_vs_nonAS	T cells CD8 - 1	199	FALSE	5.508190792	1_subpop
hsa04630	JAK-STAT signaling pathway	2.41E-05	0.004919238	AS_vs_nonAS	T cells CD8 - 1	96	FALSE	5.314601631	1_subpop
hsa05142	Chagas disease	2.84E-05	0.005784225	AS_vs_nonAS	T cells CD8 - 1	77	FALSE	5.152620849	1_subpop
hsa04150	mTOR signaling pathway	3.15E-05	0.006425223	AS_vs_nonAS	T cells CD8 - 1	120	FALSE	5.047523943	1_subpop
hsa04151	PI3K-Akt signaling pathway	3.80E-05	0.007754737	AS_vs_nonAS	T cells CD8 - 1	213	FALSE	4.859451406	1_subpop
hsa04933	AGE-RAGE signaling pathway in diabetic complications	3.93E-05	0.008021137	AS_vs_nonAS	T cells CD8 - 1	68	FALSE	4.825675118	1_subpop
hsa04261	Adrenergic signaling in cardiomyocytes	0.000104153	0.021247312	AS_vs_nonAS	T cells CD8 - 1	86	FALSE	3.8515249	1_subpop
hsa04932	Non-alcoholic fatty liver disease	0.000187476	0.038245076	AS_vs_nonAS	T cells CD8 - 1	60	FALSE	3.263740457	1_subpop
hsa04350	TGF-beta signaling pathway	0.000206788	0.042184699	AS_vs_nonAS	T cells CD8 - 1	53	FALSE	3.165697695	1_subpop
hsa04110	Cell cycle	0.000305301	0.062281319	AS_vs_nonAS	T cells CD8 - 1	107	FALSE	2.77609376	1_subpop
hsa05168	Herpes simplex virus 1 infection	4.23E-12	8.62E-10	AS_vs_nonAS	T cells CD8 naive/T cells CD8/ RBCs	392	FALSE	20.87140258	4_subpop
hsa04010	MAPK signaling pathway	3.54E-06	0.000721653	AS_vs_nonAS	T cells CD8 naive/T cells CD8/ RBCs	199	FALSE	7.233965985	4_subpop
hsa04151	PI3K-Akt signaling pathway	1.40E-05	0.002847806	AS_vs_nonAS	T cells CD8 naive/T cells CD8/ RBCs	213	FALSE	5.861206473	4_subpop
hsa05152	Tuberculosis	2.33E-05	0.004753015	AS_vs_nonAS	T cells CD8 naive/T cells CD8/ RBCs	111	FALSE	5.348976124	4_subpop
hsa05224	Breast cancer	3.35E-05	0.006835838	AS_vs_nonAS	T cells CD8 naive/T cells CD8/ RBCs	84	FALSE	4.985576215	4_subpop
hsa04932	Non-alcoholic fatty liver disease	0.000138657	0.028286079	AS_vs_nonAS	T cells CD8 naive/T cells CD8/ RBCs	60	FALSE	3.56538552	4_subpop
hsa05235	PD-L1 expression and PD-1 checkpoint pathway in cancer	0.000144411	0.029459844	AS_vs_nonAS	T cells CD8 naive/T cells CD8/ RBCs	79	FALSE	3.524727179	4_subpop
hsa05231	Choline metabolism in cancer	0.000189565	0.03867124	AS_vs_nonAS	T cells CD8 naive/T cells CD8/ RBCs	56	FALSE	3.252659112	4_subpop
hsa05168	Herpes simplex virus 1 infection	1.82E-15	3.40E-13	AS_vs_nonAS	NK cells activated	392	FALSE	28.71095462	15_subpop
hsa04151	PI3K-Akt signaling pathway	1.85E-11	3.47E-09	AS_vs_nonAS	NK cells activated	213	FALSE	19.48029359	15_subpop
hsa04010	MAPK signaling pathway	2.94E-07	5.50E-05	AS_vs_nonAS	NK cells activated	199	FALSE	9.808765467	15_subpop
hsa04390	Hippo signaling pathway	3.61E-07	6.75E-05	AS_vs_nonAS	NK cells activated	96	FALSE	9.602886833	15_subpop
hsa04360	Axon guidance	1.70E-06	0.000318315	AS_vs_nonAS	NK cells activated	102	FALSE	8.052469748	15_subpop
hsa05163	Human cytomegalovirus infection	1.77E-06	0.00033061	AS_vs_nonAS	NK cells activated	166	FALSE	8.014571574	15_subpop
hsa04110	Cell cycle	2.21E-06	0.000413266	AS_vs_nonAS	NK cells activated	107	FALSE	7.79141947	15_subpop
hsa04810	Regulation of actin cytoskeleton	3.13E-06	0.000584523	AS_vs_nonAS	NK cells activated	146	FALSE	7.44471514	15_subpop
hsa05225	Hepatocellular carcinoma	3.49E-06	0.000652838	AS_vs_nonAS	NK cells activated	123	FALSE	7.334181294	15_subpop
hsa04114	Oocyte meiosis	5.25E-06	0.00098117	AS_vs_nonAS	NK cells activated	90	FALSE	6.926765116	15_subpop
hsa05152	Tuberculosis	9.28E-06	0.001734523	AS_vs_nonAS	NK cells activated	111	FALSE	6.357022975	15_subpop
hsa04371	Apelin signaling pathway	1.19E-05	0.002232204	AS_vs_nonAS	NK cells activated	90	FALSE	6.104765653	15_subpop
hsa05231	Choline metabolism in cancer	1.43E-05	0.002669053	AS_vs_nonAS	NK cells activated	56	FALSE	5.926031516	15_subpop
hsa04070	Phosphatidylinositol signaling system	2.14E-05	0.004007563	AS_vs_nonAS	NK cells activated	68	FALSE	5.519572072	15_subpop
hsa05205	Proteoglycans in cancer	4.55E-05	0.008504076	AS_vs_nonAS	NK cells activated	129	FALSE	4.767209681	15_subpop
hsa04650	Natural killer cell mediated cytotoxicity	5.21E-05	0.00973437	AS_vs_nonAS	NK cells activated	88	FALSE	4.63209233	15_subpop
hsa04630	JAK-STAT signaling pathway	5.36E-05	0.010019942	AS_vs_nonAS	NK cells activated	96	FALSE	4.603177984	15_subpop
hsa04935	Growth hormone synthesis, secretion and action	7.07E-05	0.01322423	AS_vs_nonAS	NK cells activated	82	FALSE	4.325704491	15_subpop
hsa04213	Longevity regulating pathway - multiple species	0.000109609	0.02049688	AS_vs_nonAS	NK cells activated	47	FALSE	3.887482615	15_subpop
hsa04621	NOD-like receptor signaling pathway	0.000121617	0.022742366	AS_vs_nonAS	NK cells activated	120	FALSE	3.783525748	15_subpop
hsa05169	Epstein-Barr virus infection	0.000138569	0.025912481	AS_vs_nonAS	NK cells activated	135	FALSE	3.653030526	15_subpop
hsa04919	Thyroid hormone signaling pathway	0.000148268	0.027726207	AS_vs_nonAS	NK cells activated	93	FALSE	3.58537722	15_subpop
hsa05224	Breast cancer	0.000148798	0.027825182	AS_vs_nonAS	NK cells activated	84	FALSE	3.581813843	15_subpop
hsa04722	Neurotrophin signaling pathway	0.00021567	0.040330283	AS_vs_nonAS	NK cells activated	91	FALSE	3.210652663	15_subpop
hsa05167	Kaposi sarcoma-associated herpesvirus infection	0.000235439	0.044027042	AS_vs_nonAS	NK cells activated	133	FALSE	3.122951234	15_subpop
hsa00071	Fatty acid degradation	0.000251295	0.04699214	AS_vs_nonAS	NK cells activated	29	FALSE	3.057774927	15_subpop
hsa05130	Pathogenic Escherichia coli infection	0.000278804	0.052136421	AS_vs_nonAS	NK cells activated	131	FALSE	2.953891517	15_subpop
hsa00564	Glycerophospholipid metabolism	0.000321088	0.060043403	AS_vs_nonAS	NK cells activated	63	FALSE	2.812687595	15_subpop
hsa04310	Wnt signaling pathway	0.000351819	0.06579021	AS_vs_nonAS	NK cells activated	91	FALSE	2.721284234	15_subpop
hsa05131	Shigellosis	0.000386564	0.072287489	AS_vs_nonAS	NK cells activated	186	FALSE	2.627104208	15_subpop
hsa04350	TGF-beta signaling pathway	0.000406992	0.076107419	AS_vs_nonAS	NK cells activated	53	FALSE	2.575609524	15_subpop
hsa04380	Osteoclast differentiation	0.000407267	0.076158984	AS_vs_nonAS	NK cells activated	106	FALSE	2.574932232	15_subpop
hsa05168	Herpes simplex virus 1 infection	4.99E-13	1.02E-10	AS_vs_nonAS	T cells CD8 - 2	392	FALSE	23.00751805	7_subpop
hsa04151	PI3K-Akt signaling pathway	9.98E-08	2.04E-05	AS_vs_nonAS	T cells CD8 - 2	213	FALSE	10.80200721	7_subpop
hsa04934	Cushing syndrome	1.08E-06	0.000220446	AS_vs_nonAS	T cells CD8 - 2	85	FALSE	8.419856967	7_subpop
hsa04932	Non-alcoholic fatty liver disease	2.62E-06	0.000534604	AS_vs_nonAS	T cells CD8 - 2	60	FALSE	7.533984452	7_subpop
hsa04014	Ras signaling pathway	1.17E-05	0.002394872	AS_vs_nonAS	T cells CD8 - 2	139	FALSE	6.034425378	7_subpop
hsa04390	Hippo signaling pathway	2.26E-05	0.004604001	AS_vs_nonAS	T cells CD8 - 2	96	FALSE	5.380829613	7_subpop
hsa04360	Axon guidance	6.44E-05	0.01313097	AS_vs_nonAS	T cells CD8 - 2	102	FALSE	4.332781726	7_subpop
hsa04935	Growth hormone synthesis, secretion and action	9.92E-05	0.020241564	AS_vs_nonAS	T cells CD8 - 2	82	FALSE	3.900017187	7_subpop
hsa04261	Adrenergic signaling in cardiomyocytes	0.000125813	0.025665841	AS_vs_nonAS	T cells CD8 - 2	86	FALSE	3.662594308	7_subpop
hsa04060	Cytokine-cytokine receptor interaction	0.000127924	0.026096593	AS_vs_nonAS	T cells CD8 - 2	94	FALSE	3.645950523	7_subpop
hsa05170	Human immunodeficiency virus 1 infection	0.000129967	0.026513317	AS_vs_nonAS	T cells CD8 - 2	164	FALSE	3.630108155	7_subpop
hsa05163	Human cytomegalovirus infection	0.000382572	0.078044691	AS_vs_nonAS	T cells CD8 - 2	166	FALSE	2.550473654	7_subpop
hsa04150	mTOR signaling pathway	0.00039624	0.080832939	AS_vs_nonAS	T cells CD8 - 2	120	FALSE	2.515370735	7_subpop
hsa05168	Herpes simplex virus 1 infection	6.22E-15	1.27E-12	AS_vs_nonAS	T cells CD4 - 1	392	FALSE	27.38815881	2_subpop
hsa05170	Human immunodeficiency virus 1 infection	4.56E-06	0.000934617	AS_vs_nonAS	T cells CD4 - 1	164	FALSE	6.975374262	2_subpop
hsa04151	PI3K-Akt signaling pathway	9.22E-06	0.001889099	AS_vs_nonAS	T cells CD4 - 1	213	FALSE	6.271655068	2_subpop
hsa04060	Cytokine-cytokine receptor interaction	9.99E-06	0.002047431	AS_vs_nonAS	T cells CD4 - 1	94	FALSE	6.19116954	2_subpop
hsa04380	Osteoclast differentiation	0.000164768	0.033777346	AS_vs_nonAS	T cells CD4 - 1	106	FALSE	3.387964945	2_subpop
hsa05212	Pancreatic cancer	0.000174544	0.035781459	AS_vs_nonAS	T cells CD4 - 1	71	FALSE	3.330325429	2_subpop
hsa04810	Regulation of actin cytoskeleton	0.000213262	0.04371868	AS_vs_nonAS	T cells CD4 - 1	146	FALSE	3.129979815	2_subpop
hsa05214	Glioma	0.000294249	0.060321047	AS_vs_nonAS	T cells CD4 - 1	60	FALSE	2.808074193	2_subpop
hsa04150	mTOR signaling pathway	0.000358715	0.073536619	AS_vs_nonAS	T cells CD4 - 1	120	FALSE	2.609971784	2_subpop
hsa04360	Axon guidance	0.000428162	0.087773235	AS_vs_nonAS	T cells CD4 - 1	102	FALSE	2.432998665	2_subpop
hsa05152	Tuberculosis	0.000484184	0.099257626	AS_vs_nonAS	T cells CD4 - 1	111	FALSE	2.310036525	2_subpop
hsa05168	Herpes simplex virus 1 infection	2.17E-16	4.36E-14	AS_vs_nonAS	B cells naive - 2	392	FALSE	30.76468093	5_subpop
hsa05132	Salmonella infection	2.63E-08	5.29E-06	AS_vs_nonAS	B cells naive - 2	182	FALSE	12.14940222	5_subpop
hsa04625	C-type lectin receptor signaling pathway	6.32E-07	0.000127004	AS_vs_nonAS	B cells naive - 2	85	FALSE	8.97129109	5_subpop
hsa04151	PI3K-Akt signaling pathway	1.83E-06	0.000367117	AS_vs_nonAS	B cells naive - 2	213	TRUE	7.909829255	5_subpop
hsa04070	Phosphatidylinositol signaling system	2.30E-06	0.000461605	AS_vs_nonAS	B cells naive - 2	68	FALSE	7.680801918	5_subpop
hsa04010	MAPK signaling pathway	3.20E-06	0.000642475	AS_vs_nonAS	B cells naive - 2	199	TRUE	7.350182382	5_subpop
hsa05152	Tuberculosis	3.57E-06	0.000718221	AS_vs_nonAS	B cells naive - 2	111	FALSE	7.238733203	5_subpop
hsa04218	Cellular senescence	6.39E-06	0.001284751	AS_vs_nonAS	B cells naive - 2	122	TRUE	6.657190239	5_subpop
hsa05163	Human cytomegalovirus infection	1.08E-05	0.002170192	AS_vs_nonAS	B cells naive - 2	166	TRUE	6.132939492	5_subpop
hsa05010	Alzheimer disease	1.83E-05	0.003672931	AS_vs_nonAS	B cells naive - 2	177	TRUE	5.606765358	5_subpop
hsa04261	Adrenergic signaling in cardiomyocytes	2.88E-05	0.005790383	AS_vs_nonAS	B cells naive - 2	86	TRUE	5.151556833	5_subpop
hsa04810	Regulation of actin cytoskeleton	4.17E-05	0.008382141	AS_vs_nonAS	B cells naive - 2	146	TRUE	4.781651877	5_subpop
hsa04014	Ras signaling pathway	8.85E-05	0.017794934	AS_vs_nonAS	B cells naive - 2	139	FALSE	4.028841445	5_subpop
hsa04920	Adipocytokine signaling pathway	0.000151682	0.030488068	AS_vs_nonAS	B cells naive - 2	46	TRUE	3.490419869	5_subpop
hsa05166	Human T-cell leukemia virus 1 infection	0.000215789	0.043373669	AS_vs_nonAS	B cells naive - 2	138	TRUE	3.137902729	5_subpop
hsa04621	NOD-like receptor signaling pathway	0.000292164	0.058725018	AS_vs_nonAS	B cells naive - 2	120	FALSE	2.834889443	5_subpop
hsa05168	Herpes simplex virus 1 infection	6.60E-15	1.31E-12	AS_vs_nonAS	T cells CD8 - 4	392	TRUE	27.35902308	10_subpop
hsa05166	Human T-cell leukemia virus 1 infection	5.78E-09	1.15E-06	AS_vs_nonAS	T cells CD8 - 4	138	TRUE	13.67576139	10_subpop
hsa04931	Insulin resistance	1.39E-07	2.78E-05	AS_vs_nonAS	T cells CD8 - 4	74	TRUE	10.49217905	10_subpop
hsa05170	Human immunodeficiency virus 1 infection	5.82E-07	0.000115739	AS_vs_nonAS	T cells CD8 - 4	164	TRUE	9.064172902	10_subpop
hsa04151	PI3K-Akt signaling pathway	7.78E-07	0.000154836	AS_vs_nonAS	T cells CD8 - 4	213	TRUE	8.773144205	10_subpop
hsa04064	NF-kappa B signaling pathway	6.92E-06	0.001376616	AS_vs_nonAS	T cells CD8 - 4	74	TRUE	6.588126836	10_subpop
hsa04934	Cushing syndrome	6.14E-05	0.012222046	AS_vs_nonAS	T cells CD8 - 4	85	FALSE	4.404513919	10_subpop
hsa05223	Non-small cell lung cancer	0.000107435	0.021379605	AS_vs_nonAS	T cells CD8 - 4	57	TRUE	3.845317856	10_subpop
hsa04150	mTOR signaling pathway	0.000112576	0.022402539	AS_vs_nonAS	T cells CD8 - 4	120	TRUE	3.798580987	10_subpop
hsa04810	Regulation of actin cytoskeleton	0.000258745	0.051490228	AS_vs_nonAS	T cells CD8 - 4	146	TRUE	2.96636324	10_subpop
hsa04114	Oocyte meiosis	0.000314159	0.062517546	AS_vs_nonAS	T cells CD8 - 4	90	TRUE	2.772308026	10_subpop
hsa04922	Glucagon signaling pathway	0.000376834	0.07499001	AS_vs_nonAS	T cells CD8 - 4	62	TRUE	2.590400374	10_subpop
hsa04360	Axon guidance	0.000430978	0.085764644	AS_vs_nonAS	T cells CD8 - 4	102	TRUE	2.456148436	10_subpop
hsa05167	Kaposi sarcoma-associated herpesvirus infection	0.000456464	0.090836365	AS_vs_nonAS	T cells CD8 - 4	133	TRUE	2.398695582	10_subpop
hsa05168	Herpes simplex virus 1 infection	1.07E-11	2.17E-09	AS_vs_nonAS	T cells CD8 - 3	392	FALSE	19.95039954	8_subpop
hsa05163	Human cytomegalovirus infection	2.96E-06	0.000598711	AS_vs_nonAS	T cells CD8 - 3	166	FALSE	7.420731939	8_subpop
hsa04350	TGF-beta signaling pathway	7.71E-06	0.001556593	AS_vs_nonAS	T cells CD8 - 3	53	FALSE	6.465256107	8_subpop
hsa04060	Cytokine-cytokine receptor interaction	2.53E-05	0.005105737	AS_vs_nonAS	T cells CD8 - 3	94	FALSE	5.277390428	8_subpop
hsa04151	PI3K-Akt signaling pathway	2.70E-05	0.00545199	AS_vs_nonAS	T cells CD8 - 3	213	FALSE	5.211774668	8_subpop
hsa05131	Shigellosis	4.95E-05	0.010002544	AS_vs_nonAS	T cells CD8 - 3	186	FALSE	4.604915808	8_subpop
hsa05130	Pathogenic Escherichia coli infection	0.000132754	0.026816326	AS_vs_nonAS	T cells CD8 - 3	131	FALSE	3.618744399	8_subpop
hsa04261	Adrenergic signaling in cardiomyocytes	0.000168768	0.034091083	AS_vs_nonAS	T cells CD8 - 3	86	FALSE	3.378719428	8_subpop
hsa04110	Cell cycle	0.000199158	0.040229846	AS_vs_nonAS	T cells CD8 - 3	107	FALSE	3.213146111	8_subpop
hsa04115	p53 signaling pathway	0.000265121	0.053554399	AS_vs_nonAS	T cells CD8 - 3	63	FALSE	2.927057338	8_subpop
hsa01522	Endocrine resistance	0.000331415	0.066945762	AS_vs_nonAS	T cells CD8 - 3	73	FALSE	2.703872509	8_subpop
hsa05142	Chagas disease	0.000366315	0.073995696	AS_vs_nonAS	T cells CD8 - 3	77	FALSE	2.603748353	8_subpop
hsa05168	Herpes simplex virus 1 infection	4.68E-11	9.46E-09	AS_vs_nonAS	B cells memory	392	FALSE	18.47639297	13_subpop
hsa04010	MAPK signaling pathway	3.73E-08	7.53E-06	AS_vs_nonAS	B cells memory	199	FALSE	11.79612125	13_subpop
hsa04218	Cellular senescence	4.27E-08	8.62E-06	AS_vs_nonAS	B cells memory	122	FALSE	11.66125366	13_subpop
hsa05205	Proteoglycans in cancer	1.16E-07	2.34E-05	AS_vs_nonAS	B cells memory	129	FALSE	10.66108613	13_subpop
hsa04935	Growth hormone synthesis, secretion and action	5.96E-07	0.00012046	AS_vs_nonAS	B cells memory	82	FALSE	9.024191793	13_subpop
hsa04810	Regulation of actin cytoskeleton	1.53E-06	0.000308092	AS_vs_nonAS	B cells memory	146	FALSE	8.085111957	13_subpop
hsa04261	Adrenergic signaling in cardiomyocytes	3.35E-06	0.000677346	AS_vs_nonAS	B cells memory	86	FALSE	7.297328284	13_subpop
hsa04151	PI3K-Akt signaling pathway	9.01E-06	0.0018199	AS_vs_nonAS	B cells memory	213	FALSE	6.30897397	13_subpop
hsa04625	C-type lectin receptor signaling pathway	9.79E-06	0.001977114	AS_vs_nonAS	B cells memory	85	FALSE	6.226116902	13_subpop
hsa05166	Human T-cell leukemia virus 1 infection	1.25E-05	0.002533622	AS_vs_nonAS	B cells memory	138	FALSE	5.978105573	13_subpop
hsa04932	Non-alcoholic fatty liver disease	1.61E-05	0.00325336	AS_vs_nonAS	B cells memory	60	FALSE	5.728067069	13_subpop
hsa04024	cAMP signaling pathway	3.03E-05	0.006112742	AS_vs_nonAS	B cells memory	102	FALSE	5.097379791	13_subpop
hsa05163	Human cytomegalovirus infection	4.15E-05	0.008382913	AS_vs_nonAS	B cells memory	166	FALSE	4.781559768	13_subpop
hsa05152	Tuberculosis	6.21E-05	0.012537617	AS_vs_nonAS	B cells memory	111	FALSE	4.379021822	13_subpop
hsa04066	HIF-1 signaling pathway	7.74E-05	0.015637507	AS_vs_nonAS	B cells memory	85	FALSE	4.158082982	13_subpop
hsa04921	Oxytocin signaling pathway	8.61E-05	0.017382219	AS_vs_nonAS	B cells memory	93	FALSE	4.05230747	13_subpop
hsa04510	Focal adhesion	0.000122996	0.024845275	AS_vs_nonAS	B cells memory	124	FALSE	3.695087668	13_subpop
hsa04530	Tight junction	0.000136485	0.027569876	AS_vs_nonAS	B cells memory	107	FALSE	3.591031552	13_subpop
hsa05010	Alzheimer disease	0.000136794	0.027632386	AS_vs_nonAS	B cells memory	177	FALSE	3.5887668	13_subpop
hsa05132	Salmonella infection	0.00016115	0.032552278	AS_vs_nonAS	B cells memory	182	FALSE	3.424907934	13_subpop
hsa04622	RIG-I-like receptor signaling pathway	0.000282442	0.057053244	AS_vs_nonAS	B cells memory	50	FALSE	2.863770334	13_subpop
hsa04022	cGMP-PKG signaling pathway	0.000447103	0.090314803	AS_vs_nonAS	B cells memory	89	FALSE	2.404453897	13_subpop
hsa05168	Herpes simplex virus 1 infection	2.75E-11	6.06E-09	AS_vs_nonAS	B cells naive - 1	392	FALSE	18.92195805	0_subpop
hsa04010	MAPK signaling pathway	3.67E-07	8.07E-05	AS_vs_nonAS	B cells naive - 1	199	FALSE	9.424453605	0_subpop
hsa04151	PI3K-Akt signaling pathway	1.88E-05	0.004144339	AS_vs_nonAS	B cells naive - 1	213	FALSE	5.486011921	0_subpop
hsa04371	Apelin signaling pathway	3.17E-05	0.006982327	AS_vs_nonAS	B cells naive - 1	90	FALSE	4.964373045	0_subpop
hsa04213	Longevity regulating pathway - multiple species	8.85E-05	0.019460013	AS_vs_nonAS	B cells naive - 1	47	FALSE	3.939393513	0_subpop
hsa04810	Regulation of actin cytoskeleton	0.000120044	0.026409659	AS_vs_nonAS	B cells naive - 1	146	FALSE	3.634025478	0_subpop
hsa04934	Cushing syndrome	0.000150137	0.033030175	AS_vs_nonAS	B cells naive - 1	85	FALSE	3.410333741	0_subpop
hsa05168	Herpes simplex virus 1 infection	1.07E-16	2.07E-14	AS_vs_nonAS	T cells CD4 memory resting/ T cells CD8	392	TRUE	31.50937191	12_subpop
hsa04151	PI3K-Akt signaling pathway	4.95E-09	9.60E-07	AS_vs_nonAS	T cells CD4 memory resting/ T cells CD8	213	FALSE	13.85683916	12_subpop
hsa05205	Proteoglycans in cancer	2.32E-08	4.50E-06	AS_vs_nonAS	T cells CD4 memory resting/ T cells CD8	129	TRUE	12.31164932	12_subpop
hsa04060	Cytokine-cytokine receptor interaction	1.44E-05	0.002793343	AS_vs_nonAS	T cells CD4 memory resting/ T cells CD8	94	FALSE	5.880516326	12_subpop
hsa04010	MAPK signaling pathway	1.76E-05	0.003419558	AS_vs_nonAS	T cells CD4 memory resting/ T cells CD8	199	TRUE	5.678243883	12_subpop
hsa04110	Cell cycle	2.10E-05	0.00406496	AS_vs_nonAS	T cells CD4 memory resting/ T cells CD8	107	TRUE	5.50535149	12_subpop
hsa04150	mTOR signaling pathway	3.26E-05	0.006323687	AS_vs_nonAS	T cells CD4 memory resting/ T cells CD8	120	TRUE	5.063452857	12_subpop
hsa05321	Inflammatory bowel disease	5.24E-05	0.010162825	AS_vs_nonAS	T cells CD4 memory resting/ T cells CD8	36	FALSE	4.589018779	12_subpop
hsa04934	Cushing syndrome	0.000127974	0.024826907	AS_vs_nonAS	T cells CD4 memory resting/ T cells CD8	85	TRUE	3.695827236	12_subpop
hsa04114	Oocyte meiosis	0.000149428	0.028988958	AS_vs_nonAS	T cells CD4 memory resting/ T cells CD8	90	TRUE	3.540840264	12_subpop
hsa05160	Hepatitis C	0.00040939	0.079421589	AS_vs_nonAS	T cells CD4 memory resting/ T cells CD8	109	TRUE	2.532985046	12_subpop
hsa05168	Herpes simplex virus 1 infection	8.52E-18	1.70E-15	AS_vs_nonAS	T cells CD8/CD4/CD4 naive	392	TRUE	34.01055187	3_subpop
hsa04062	Chemokine signaling pathway	3.11E-08	6.18E-06	AS_vs_nonAS	T cells CD8/CD4/CD4 naive	126	TRUE	11.99356478	3_subpop
hsa04151	PI3K-Akt signaling pathway	3.26E-08	6.49E-06	AS_vs_nonAS	T cells CD8/CD4/CD4 naive	213	TRUE	11.94518089	3_subpop
hsa04810	Regulation of actin cytoskeleton	1.01E-06	0.00020167	AS_vs_nonAS	T cells CD8/CD4/CD4 naive	146	FALSE	8.508879674	3_subpop
hsa04010	MAPK signaling pathway	1.50E-05	0.002992933	AS_vs_nonAS	T cells CD8/CD4/CD4 naive	199	TRUE	5.811501497	3_subpop
hsa05132	Salmonella infection	3.67E-05	0.007301133	AS_vs_nonAS	T cells CD8/CD4/CD4 naive	182	TRUE	4.919725759	3_subpop
hsa05205	Proteoglycans in cancer	3.83E-05	0.007619726	AS_vs_nonAS	T cells CD8/CD4/CD4 naive	129	FALSE	4.877014921	3_subpop
hsa04114	Oocyte meiosis	6.02E-05	0.011978306	AS_vs_nonAS	T cells CD8/CD4/CD4 naive	90	TRUE	4.424658104	3_subpop
hsa05168	Herpes simplex virus 1 infection	7.52E-12	1.49E-09	AS_vs_nonAS	T cells CD8/NK cells resting	392	FALSE	20.32478743	11_subpop
hsa04151	PI3K-Akt signaling pathway	7.08E-07	0.000140148	AS_vs_nonAS	T cells CD8/NK cells resting	213	FALSE	8.872815002	11_subpop
hsa05170	Human immunodeficiency virus 1 infection	2.53E-06	0.000500609	AS_vs_nonAS	T cells CD8/NK cells resting	164	FALSE	7.599685107	11_subpop
hsa05131	Shigellosis	7.07E-06	0.001399781	AS_vs_nonAS	T cells CD8/NK cells resting	186	FALSE	6.571439545	11_subpop
hsa05132	Salmonella infection	1.26E-05	0.00249379	AS_vs_nonAS	T cells CD8/NK cells resting	182	FALSE	5.993951443	11_subpop
hsa04010	MAPK signaling pathway	2.26E-05	0.004465857	AS_vs_nonAS	T cells CD8/NK cells resting	199	FALSE	5.411294036	11_subpop
hsa04350	TGF-beta signaling pathway	4.84E-05	0.009580139	AS_vs_nonAS	T cells CD8/NK cells resting	53	FALSE	4.648063166	11_subpop
hsa04662	B cell receptor signaling pathway	7.44E-05	0.014733464	AS_vs_nonAS	T cells CD8/NK cells resting	73	FALSE	4.217633933	11_subpop
hsa04360	Axon guidance	8.12E-05	0.016072269	AS_vs_nonAS	T cells CD8/NK cells resting	102	FALSE	4.130659918	11_subpop
hsa04630	JAK-STAT signaling pathway	8.56E-05	0.01695566	AS_vs_nonAS	T cells CD8/NK cells resting	96	FALSE	4.077153605	11_subpop
hsa05163	Human cytomegalovirus infection	9.62E-05	0.019047521	AS_vs_nonAS	T cells CD8/NK cells resting	166	FALSE	3.960818319	11_subpop
hsa04066	HIF-1 signaling pathway	0.000106238	0.021035092	AS_vs_nonAS	T cells CD8/NK cells resting	85	FALSE	3.861563178	11_subpop
hsa04110	Cell cycle	0.000112745	0.022323493	AS_vs_nonAS	T cells CD8/NK cells resting	107	FALSE	3.802115655	11_subpop
hsa00564	Glycerophospholipid metabolism	0.000132012	0.02613829	AS_vs_nonAS	T cells CD8/NK cells resting	63	FALSE	3.644353998	11_subpop
hsa00051	Fructose and mannose metabolism	0.000158071	0.031298085	AS_vs_nonAS	T cells CD8/NK cells resting	28	FALSE	3.464198376	11_subpop
hsa05130	Pathogenic Escherichia coli infection	0.000176693	0.034985178	AS_vs_nonAS	T cells CD8/NK cells resting	131	FALSE	3.352830786	11_subpop
hsa04810	Regulation of actin cytoskeleton	0.000276623	0.054771306	AS_vs_nonAS	T cells CD8/NK cells resting	146	FALSE	2.904588836	11_subpop
hsa04659	Th17 cell differentiation	0.000384213	0.076074191	AS_vs_nonAS	T cells CD8/NK cells resting	79	TRUE	2.576046218	11_subpop
hsa04926	Relaxin signaling pathway	0.000459311	0.090943567	AS_vs_nonAS	T cells CD8/NK cells resting	84	FALSE	2.397516105	11_subpop
hsa05168	Herpes simplex virus 1 infection	3.23E-13	6.35E-11	AS_vs_nonAS	Monocytes	392	FALSE	23.47931812	14_subpop
hsa04218	Cellular senescence	3.46E-06	0.000681245	AS_vs_nonAS	Monocytes	122	FALSE	7.291589145	14_subpop
hsa05205	Proteoglycans in cancer	1.63E-05	0.003201807	AS_vs_nonAS	Monocytes	129	FALSE	5.74403998	14_subpop
hsa04934	Cushing syndrome	2.35E-05	0.004622214	AS_vs_nonAS	Monocytes	85	FALSE	5.37688139	14_subpop
hsa04151	PI3K-Akt signaling pathway	3.75E-05	0.007380206	AS_vs_nonAS	Monocytes	213	FALSE	4.908953672	14_subpop
hsa05010	Alzheimer disease	7.59E-05	0.014943631	AS_vs_nonAS	Monocytes	177	FALSE	4.203470095	14_subpop
hsa01522	Endocrine resistance	0.00023934	0.047149904	AS_vs_nonAS	Monocytes	73	TRUE	3.054423309	14_subpop
hsa04922	Glucagon signaling pathway	0.000282281	0.055609455	AS_vs_nonAS	Monocytes	62	FALSE	2.889402037	14_subpop
hsa04670	Leukocyte transendothelial migration	0.000285933	0.056328726	AS_vs_nonAS	Monocytes	62	FALSE	2.876550643	14_subpop
hsa04932	Non-alcoholic fatty liver disease	0.000321135	0.063263575	AS_vs_nonAS	Monocytes	60	FALSE	2.760445558	14_subpop
hsa04024	cAMP signaling pathway	0.000353858	0.06971007	AS_vs_nonAS	Monocytes	102	TRUE	2.663410501	14_subpop
